# Longitudinal changes in DNA methylation associated with clozapine use in treatment-resistant schizophrenia from two international cohorts

**DOI:** 10.1101/2023.11.17.23298669

**Authors:** Amy L. Gillespie, Emma M. Walker, Eilis Hannon, Grant McQueen, Kyra-Verena Sendt, Alessia Avila, John Lally, Cynthia Okhuijsen-Pfeifer, Marte van der Horst, Alkomiet Hasan, Emma L. Dempster, Joe Burrage, Jan Bogers, Dan Cohen, Marco P. Boks, Alice Egerton, Jurjen J. Luykx, Jonathan Mill, James H. MacCabe

## Abstract

The second-generation antipsychotic clozapine is used as a medication for treatment-resistant schizophrenia. It has previously been associated with epigenetic changes in pre-clinical rodent models and cross-sectional studies of treatment-resistant schizophrenia. Cross-sectional studies are susceptible to confounding, however, and cannot disentangle the effects of diagnosis and medication. We therefore profiled DNA methylation in sequential blood samples (n=126) from two independent cohorts of patients (n=38) with treatment-resistant schizophrenia spectrum disorders who commenced clozapine after study enrolment and were followed up for up to six months. We identified significant non-linear changes in cell-type proportion estimates derived from DNA methylation data - specifically B-cells - associated with time on clozapine. Mixed effects regression models were used to identify changes in DNA methylation at specific sites associated with time on clozapine, identifying 37 differentially methylated positions (DMPs) (p < 5×10^−5^) in a linear model and 90 DMPs in a non-linear quadratic model. We compared these results to data from our previous epigenome-wide association study (EWAS) meta-analysis of psychosis, finding evidence that many previously identified DMPs associated with schizophrenia and treatment-resistant schizophrenia might reflect exposure to clozapine. In conclusion, our results indicate that clozapine exposure is associated with changes in DNA methylation and cellular composition. Our study shows that medication effects might confound many case-control studies of neuropsychiatric disorders performed in blood.
