## SupplementaryFile1 for "Longitudinal changes in DNA methylation associated with clozapine use in treatment-resistant schizophrenia from two international cohorts"

### Sheet: MergedLinearSig5e5
	Probe	time Effect Size	time SE	time P value	time2 Effect Eize	time2 SE	time2 P value	time Effect Size (qMod)	time SE (qMod)	time P value (qMod)	ANOVA_Pr..Chisq.	CHR	MAPINFO	UCSC_REFGENE_NAME	UCSC_REFGENE_GROUP
1	cg06831576	-0.000125317	2.11509e-05	6.24332e-08	2.11386e-07	3.511e-07	0.548582	-0.000166022	7.08856e-05	0.0213104	0.548164	16	62070086	CDH8	TSS200
2	cg01213645	0.000107469	2.13237e-05	2.54826e-06	-3.55288e-07	3.58646e-07	0.324604	0.000175845	7.21981e-05	0.0169112	0.328043	7	43562162	HECW1	Body
3	cg04567170	-5.44346e-05	1.12813e-05	5.34432e-06	-1.18308e-07	1.75422e-07	0.501435	-3.15167e-05	3.58617e-05	0.381441	0.501749	5	150004395	SYNPO;SYNPO	Body;Body
4	cg22694087	-0.000102305	2.13528e-05	6.35317e-06	5.05805e-07	3.4156e-07	0.141684	-0.000199786	6.91569e-05	0.00472254	0.14066	3	128273476
5	cg01591973	-9.86759e-05	2.05673e-05	6.72931e-06	3.09021e-07	3.47595e-07	0.376438	-0.000158141	6.99791e-05	0.0263348	0.375208	19	37583283	ZNF420	Body
6	cg21664636	0.000153563	3.2151e-05	6.86505e-06	-8.09401e-07	5.13905e-07	0.118351	0.000309484	0.000104031	0.00366918	0.118038	3	70432664
7	cg06713297	4.82871e-05	1.03138e-05	7.3321e-06	5.9189e-09	1.60618e-07	0.970663	4.71435e-05	3.27231e-05	0.152192	0.970656	1	242011104	EXO1;EXO1;EXO1	TSS1500;TSS1500;TSS1500
8	cg03737999	3.65965e-05	7.69305e-06	7.84384e-06	-9.97923e-08	1.21697e-07	0.41416	5.58036e-05	2.46772e-05	0.0259488	0.419148	22	37882571	MFNG;MFNG;MFNG	TSS200;TSS200;TSS200
9	cg23154495	0.00010623	2.2707e-05	1.01642e-05	-1.25849e-07	3.67894e-07	0.732999	0.000130456	7.44774e-05	0.0829068	0.733396	5	79869070
10	cg15341350	-0.000116096	2.4858e-05	1.01929e-05	1.09157e-07	4.03293e-07	0.787191	-0.000137122	8.16168e-05	0.0960115	0.787098	12	119446891	SRRM4	Body
11	cg06788249	-9.95621e-05	2.15473e-05	1.25896e-05	6.62898e-07	3.38848e-07	0.0530935	-0.000227305	6.87501e-05	0.00130425	0.05304	10	134566575	INPP5A	Body
12	cg01300684	0.000111746	2.44637e-05	1.56831e-05	-5.05208e-07	3.96494e-07	0.205584	0.000209091	8.0182e-05	0.0105458	0.208311	4	141230118	SCOC	5'UTR
13	cg11820931	0.000118889	2.62537e-05	1.83112e-05	-6.63366e-07	4.26014e-07	0.122647	0.000246753	8.60906e-05	0.00509113	0.121434	10	70717302	DDX21	Body
14	cg19059861	0.000102019	2.25323e-05	1.85198e-05	-1.77749e-07	3.80927e-07	0.641882	0.000136239	7.67319e-05	0.0791592	0.641317	20	31823761	PLUNC;PLUNC	TSS200;TSS200
15	cg14216068	3.02027e-05	6.685e-06	1.92678e-05	-6.61355e-08	1.08474e-07	0.543465	4.29834e-05	2.19409e-05	0.0529616	0.545607	7	27146445	HOXA3;HOXA3;HOXA3	3'UTR;3'UTR;3'UTR
16	cg17206420	9.78801e-05	2.17154e-05	2.01793e-05	-1.47142e-07	3.49311e-07	0.674472	0.00012631	7.09101e-05	0.0779286	0.674524	2	27482803	SLC30A3	Body
17	cg02252421	0.000211293	4.77418e-05	2.08013e-05	-1.26431e-06	7.35334e-07	0.0880349	0.000455617	0.000149821	0.00287608	0.0877822	5	127914655
18	cg09039163	0.000106571	2.37139e-05	2.1048e-05	-5.77939e-07	3.95079e-07	0.146918	0.000217844	7.96375e-05	0.00748336	0.146165	2	239009036	ESPNL;ESPNL	1stExon;5'UTR
19	cg13679216	-5.65891e-05	1.28739e-05	2.34574e-05	-1.69498e-07	1.99982e-07	0.398307	-2.38355e-05	4.07436e-05	0.559601	0.398041	9	99801723	CTSL2	TSS200
20	cg19618279	0.000110284	2.47194e-05	2.34773e-05	-8.65757e-07	3.97054e-07	0.0315858	0.000277318	8.03344e-05	0.00082275	0.0309758	17	40715228	COASY;COASY;COASY;COASY;COASY	1stExon;Body;Body;Body;5'UTR
21	cg15473745	-0.000113891	2.55001e-05	2.39565e-05	6.46783e-07	4.16032e-07	0.123274	-0.000238551	8.41033e-05	0.00556232	0.12436	13	113095773
22	cg23844904	0.000168781	3.77819e-05	2.45249e-05	-1.27835e-06	6.14793e-07	0.0402732	0.000415177	0.000124249	0.00119588	0.0404965	1	31319512
23	cg06442489	0.000146	3.2855e-05	2.54402e-05	-9.91683e-07	5.33664e-07	0.0660719	0.000336958	0.000107972	0.00236528	0.0692494	19	58630612	ZSCAN18;ZSCAN18	TSS1500;TSS1500
24	cg08460464	0.000136448	3.08318e-05	2.55148e-05	5.89395e-07	4.84494e-07	0.226438	2.30041e-05	9.83942e-05	0.815595	0.230188	6	105308839	HACE1	TSS1500
25	cg02573613	-6.88914e-05	1.55649e-05	2.71157e-05	-9.98526e-09	2.5747e-07	0.969143	-6.69646e-05	5.2047e-05	0.201313	0.969088	X	48814806	OTUD5;OTUD5;OTUD5;OTUD5	5'UTR;1stExon;1stExon;1stExon
26	cg13002506	0.000116318	2.63795e-05	2.75904e-05	6.86611e-07	4.12096e-07	0.0985807	-1.60387e-05	8.37861e-05	0.848561	0.0995144	11	76998821	GDPD4	TSS1500
27	cg10719100	5.97504e-05	1.35614e-05	2.81457e-05	-3.70537e-07	2.10194e-07	0.0808243	0.000131088	4.26494e-05	0.00270419	0.0857003	8	146078187	COMMD5;COMMD5;COMMD5	5'UTR;5'UTR;5'UTR
28	cg01597604	-0.000102937	2.33665e-05	2.89411e-05	3.49896e-07	3.8021e-07	0.359636	-0.000170342	7.68768e-05	0.028988	0.358461	19	56037800
29	cg01251971	0.000113425	2.61196e-05	2.89629e-05	-2.61258e-07	4.06285e-07	0.521383	0.000163916	8.27612e-05	0.0498488	0.520859	6	32185105	NOTCH4	Body
30	cg04843900	5.89041e-05	1.35123e-05	3.42377e-05	-3.53101e-07	2.13502e-07	0.101172	0.00012699	4.32921e-05	0.00414102	0.10023	20	16710618	SNRPB2;SNRPB2	TSS200;TSS200
31	cg08759026	9.70346e-05	2.22612e-05	3.43295e-05	-1.10391e-06	3.52973e-07	0.0023044	0.000309733	7.13601e-05	3.41223e-05	0.00216936	11	69061454	MYEOV	TSS200
32	cg23641264	0.000115422	2.66033e-05	3.58432e-05	8.55607e-08	4.26413e-07	0.841355	9.89268e-05	8.64137e-05	0.254904	0.841209	8	143748641	JRK;JRK	5'UTR;5'UTR
33	cg11650037	4.01294e-05	9.25765e-06	3.75931e-05	-2.45367e-07	1.4543e-07	0.0945666	8.74977e-05	2.94952e-05	0.00375233	0.0938857	5	172484594	C5orf41;C5orf41;C5orf41	5'UTR;5'UTR;5'UTR
34	cg18943383	3.94018e-05	9.11321e-06	3.81781e-05	-6.89887e-08	1.42373e-07	0.628962	5.27172e-05	2.89807e-05	0.0717385	0.629324	6	27777858	HIST1H3H	1stExon
35	cg20951539	0.00014113	3.27117e-05	3.94012e-05	-5.23652e-07	5.1929e-07	0.315532	0.00024195	0.000105419	0.0237106	0.320201	6	36367819	PXT1	Body
36	cg27268501	8.96973e-05	2.08823e-05	4.58903e-05	-3.88056e-07	3.3934e-07	0.255624	0.00016447	6.8611e-05	0.0184655	0.254067	11	45707870
37	cg19697725	7.62371e-05	1.78603e-05	4.77229e-05	-7.45887e-07	2.84973e-07	0.0102017	0.00022004	5.76321e-05	0.000231857	0.0098747	17	8198295	SLC25A35	TSS200
