## SupplementaryFile2 for "Longitudinal changes in DNA methylation associated with clozapine use in treatment-resistant schizophrenia from two international cohorts"

### Sheet: MergedNonLinearSig5e5
	Probe	time Effect Size	time SE	time P value	time2 Effect Eize (qMod)	time2 SE (qMod)	time2 P value (qMod)	time Effect Size (qMod)	time SE (qMod)	time P value (qMod)	ANOVA_Pr..Chisq.	CHR	MAPINFO	UCSC_REFGENE_NAME	UCSC_REFGENE_GROUP
1	cg26307797	-8.99312e-05	5.55475e-05	0.109064	4.39222e-06	7.65562e-07	6.76723e-08	-0.000943557	0.000156861	1.8136e-08	6.41347e-08	11	130446613
2	cg08059678	-1.30725e-05	2.29076e-05	0.569614	1.73029e-06	3.3336e-07	1.06202e-06	-0.000346531	6.74051e-05	1.32774e-06	9.27341e-07	16	70728425	VAC14	Body
3	cg11064537	-2.70996e-06	3.04936e-05	0.929378	2.26873e-06	4.40606e-07	1.24886e-06	-0.000439645	8.91953e-05	3.19173e-06	1.07806e-06	21	48024639	S100B	5'UTR
4	cg13642849	-4.71574e-05	2.99543e-05	0.117963	2.15281e-06	4.24182e-07	1.3768e-06	-0.00046311	8.64004e-05	3.90705e-07	1.37544e-06	9	93957592
5	cg20065217	5.09388e-05	1.92897e-05	0.00976394	-1.44523e-06	2.86911e-07	2.07587e-06	0.000329657	5.80789e-05	1.36489e-07	1.53524e-06	1	154913307
6	cg04102384	-4.36278e-05	7.19048e-05	0.545488	5.0931e-06	1.03442e-06	3.13065e-06	-0.00102456	0.000209749	3.74901e-06	2.89176e-06	6	31668622	BAT5	Body
7	cg13495918	1.88803e-05	2.41428e-05	0.436089	1.66987e-06	3.43062e-07	3.80097e-06	-0.000302823	6.96612e-05	3.13006e-05	4.16821e-06	1	161575324	HSPA7	TSS1500
8	cg00690143	3.74571e-06	1.87105e-05	0.841657	-1.29466e-06	2.67938e-07	3.86913e-06	0.000253807	5.46711e-05	8.58043e-06	4.10017e-06	7	30810858	FAM188B	TSS200
9	cg07902983	6.50801e-06	6.27218e-05	0.917583	-4.34307e-06	9.00004e-07	4.69623e-06	0.000845044	0.000182787	1.09223e-05	4.12477e-06	19	39694477	SYCN	Body
10	cg04843046	1.82546e-05	2.43366e-05	0.454934	1.66057e-06	3.45806e-07	4.86726e-06	-0.000302187	7.04174e-05	3.83071e-05	4.81029e-06	9	111930197	C9orf4	TSS1500
11	cg25750901	3.16918e-05	1.68153e-05	0.0628977	-1.22388e-06	2.54385e-07	5.44161e-06	0.000267585	5.14421e-05	1.10376e-06	4.10512e-06	22	30869272	SEC14L3	TSS1500
12	cg13155823	-0.000111523	3.83757e-05	0.00462887	2.73718e-06	5.68845e-07	5.44655e-06	-0.000639525	0.00011491	2.33291e-07	4.69624e-06	8	80993721	TPD52;TPD52;TPD52	Body;TSS1500;Body
13	cg14940705	9.76946e-06	7.79181e-06	0.212232	5.22407e-07	1.10721e-07	6.21823e-06	-9.17631e-05	2.26863e-05	9.06444e-05	5.96341e-06	8	67687437	SGK3;SGK3;SGK3	TSS200;5'UTR;TSS200
14	cg13033858	5.5888e-05	3.88975e-05	0.154299	-2.74999e-06	5.76646e-07	6.44266e-06	0.000583818	0.000116493	2.42253e-06	6.1622e-06	12	109248326	SSH1;SSH1	Body;Body
15	cg03318573	3.07402e-05	4.02318e-05	0.446888	-2.81943e-06	5.91784e-07	6.51118e-06	0.00057434	0.00011963	5.68403e-06	5.99561e-06	14	57856465	NAA30	TSS1500
16	cg15323506	2.11213e-06	2.29132e-05	0.926743	1.53783e-06	3.25665e-07	7.04395e-06	-0.000295217	6.61478e-05	2.02362e-05	7.95476e-06	17	19619410	SLC47A2;SLC47A2	Body;Body
17	cg02001814	1.69354e-05	9.43659e-06	0.0759026	-6.41503e-07	1.36075e-07	7.4807e-06	0.000141432	2.76188e-05	1.4226e-06	8.73827e-06	2	159313148	PKP4;CCDC148;PKP4;CCDC148;CCDC148;CCDC148	TSS1500;5'UTR;TSS1500;1stExon;1stExon;5'UTR
18	cg02232542	2.89075e-05	2.18032e-05	0.188267	-1.55539e-06	3.28874e-07	7.84453e-06	0.000328233	6.63287e-05	3.27222e-06	7.20167e-06	9	139690610	KIAA1984	TSS200
19	cg19159011	-2.82113e-06	4.3616e-05	0.948574	-3.05959e-06	6.51119e-07	8.36946e-06	0.000586307	0.000131748	2.25736e-05	7.01115e-06	7	50348870	IKZF1	5'UTR
20	cg13437164	-5.6841e-05	1.56839e-05	0.000492572	1.06863e-06	2.27147e-07	8.59927e-06	-0.000261641	4.59766e-05	1.43791e-07	1.12255e-05	1	22890048	EPHA8;EPHA8;EPHA8;EPHA8	5'UTR;1stExon;5'UTR;1stExon
21	cg20768399	2.6727e-06	3.0857e-05	0.931172	-2.16332e-06	4.63518e-07	9.58746e-06	0.000419163	9.36746e-05	2.06465e-05	7.66889e-06	1	38020399	SNIP1	TSS1500
22	cg18303410	6.12069e-05	3.12938e-05	0.0536749	-2.12166e-06	4.57354e-07	1.05022e-05	0.000469581	9.26553e-05	1.85987e-06	9.76535e-06	17	76835340	USP36	5'UTR
23	cg24467535	5.01419e-06	2.75695e-05	0.856078	-1.86083e-06	4.02403e-07	1.06279e-05	0.000365585	8.17195e-05	1.96765e-05	9.73987e-06	4	100244604
24	cg27303538	5.13197e-05	5.65612e-05	0.366569	3.74263e-06	8.13625e-07	1.14596e-05	-0.000670728	0.00016542	9.57806e-05	1.11645e-05	3	192015302	FGF12;FGF12	Body;Body
25	cg00533835	1.33341e-05	3.42425e-05	0.697843	-2.27893e-06	4.95756e-07	1.1702e-05	0.000456288	0.00010076	1.56672e-05	1.19557e-05	7	157659434	PTPRN2;PTPRN2;PTPRN2	Body;Body;Body
26	cg09134969	2.2919e-05	2.68037e-05	0.394776	1.81077e-06	3.94232e-07	1.28647e-05	-0.000325722	7.96768e-05	8.91533e-05	1.45774e-05	1	980304	AGRN	Body
27	cg21403759	9.18515e-05	3.73167e-05	0.0156819	-2.44731e-06	5.36801e-07	1.38561e-05	0.000562849	0.000108857	1.13753e-06	1.67879e-05	7	38739258
28	cg03117079	3.27983e-05	2.68087e-05	0.224156	-1.78044e-06	3.91765e-07	1.44352e-05	0.000376193	7.94822e-05	6.87335e-06	1.38665e-05	1	91488015	ZNF644;ZNF644;ZNF644	TSS1500;TSS1500;TSS1500
29	cg18323589	-1.34554e-05	4.89248e-05	0.783949	-3.38048e-06	7.44174e-07	1.56117e-05	0.000637965	0.000150487	5.06184e-05	1.24342e-05	2	175893092
30	cg02456218	3.7793e-05	4.2416e-05	0.37538	2.83827e-06	6.24862e-07	1.56947e-05	-0.00050811	0.000126396	0.000114432	1.46094e-05	5	180476573	BTNL9	Body
31	cg13470367	-3.80619e-05	2.48576e-05	0.128911	1.61853e-06	3.58437e-07	1.62363e-05	-0.00034995	7.26636e-05	4.8927e-06	2.10432e-05	1	38326328	MTF1	TSS1500
32	cg26352161	-2.70442e-05	4.48563e-05	0.547988	-2.90437e-06	6.46336e-07	1.70686e-05	0.000532234	0.000131933	0.000101678	2.00879e-05	6	43071742	PTK7;PTK7;PTK7;PTK7	Body;Body;Body;Body
33	cg08825895	1.24751e-06	2.33173e-05	0.957445	1.53342e-06	3.40946e-07	1.71959e-05	-0.000293489	6.94697e-05	5.00772e-05	2.1842e-05	7	127525421	SND1	Body
34	cg13430464	3.82227e-05	2.06319e-05	0.0673285	-1.43558e-06	3.1699e-07	1.73751e-05	0.000314706	6.39768e-05	3.72514e-06	1.32233e-05	11	74408131	CHRDL2	Body
35	cg15993841	-1.17688e-05	7.57776e-06	0.122955	-4.8985e-07	1.09346e-07	1.80984e-05	8.29669e-05	2.22643e-05	0.000309019	1.6202e-05	10	74057477
36	cg02488934	6.27635e-05	3.32569e-05	0.0624923	-2.2653e-06	5.05709e-07	2.01779e-05	0.00050001	0.000102396	4.1128e-06	1.59708e-05	1	156422580
37	cg01102232	-4.54458e-05	3.78976e-05	0.233486	2.48609e-06	5.5749e-07	2.07569e-05	-0.000524557	0.00011289	1.0009e-05	2.00558e-05	3	132135370	DNAJC13	TSS1500
38	cg22629493	1.98847e-05	7.08062e-06	0.00577369	4.49098e-07	1.01544e-07	2.0833e-05	-6.73998e-05	2.08061e-05	0.00153171	2.00691e-05	21	34961221	DONSON	TSS1500
39	cg14232091	1.07016e-05	5.0642e-05	0.833089	3.27983e-06	7.37987e-07	2.13173e-05	-0.000624617	0.000150162	6.48826e-05	1.97404e-05	6	33231870	VPS52	Body
40	cg09550127	3.16638e-05	2.22459e-05	0.15797	1.43405e-06	3.22202e-07	2.15156e-05	-0.000245267	6.52721e-05	0.000285086	2.66472e-05	6	14456911
41	cg24064055	3.59754e-07	8.36907e-06	0.965804	-5.38231e-07	1.2115e-07	2.27031e-05	0.000104055	2.45386e-05	4.99037e-05	3.26214e-05	8	145104176
42	cg14060535	-6.33828e-07	3.02772e-05	0.983345	2.03993e-06	4.59642e-07	2.36738e-05	-0.000393336	9.28402e-05	5.1386e-05	2.00246e-05	7	127811715
43	cg07177395	5.71717e-05	3.44237e-05	0.100319	-2.32842e-06	5.24037e-07	2.37928e-05	0.000506605	0.000105771	6.13946e-06	1.97748e-05	14	79968686	NRXN3;NRXN3;NRXN3	Body;Body;Body
44	cg25858160	4.16215e-05	3.18277e-05	0.194129	-2.05856e-06	4.66018e-07	2.44086e-05	0.000438503	9.43788e-05	1.00012e-05	2.68402e-05	20	55499436
45	cg06225999	-1.9526e-05	2.87069e-05	0.498031	1.8492e-06	4.19376e-07	2.45849e-05	-0.000376837	8.52149e-05	2.37733e-05	2.47143e-05	10	90488156	LIPK	Body
46	cg10275766	2.48492e-05	2.69144e-05	0.358214	-1.76219e-06	3.9952e-07	2.47952e-05	0.000364571	8.09557e-05	1.74574e-05	2.14941e-05	2	173591150	LOC91149	Body
47	cg22104103	5.73611e-05	3.77479e-05	0.132087	-2.50665e-06	5.68665e-07	2.58995e-05	0.000540269	0.000114979	8.29891e-06	2.19154e-05	21	17565450	C21orf34;C21orf34	Body;TSS1500
48	cg19748878	9.82287e-06	2.48565e-05	0.693628	1.63104e-06	3.71153e-07	2.65237e-05	-0.000304202	7.52804e-05	0.000102434	2.40916e-05	6	21523563
49	cg20044923	-1.49634e-05	3.06399e-05	0.626463	2.00214e-06	4.55413e-07	2.65569e-05	-0.000400159	9.2229e-05	3.35366e-05	2.66594e-05	8	117698655	EIF3H	Body
50	cg14616541	-2.23939e-05	3.16994e-05	0.48167	2.02059e-06	4.63669e-07	2.69786e-05	-0.000411573	9.4797e-05	2.88637e-05	3.44645e-05	17	8467092	MYH10	Body
51	cg17809945	-3.44828e-08	3.41564e-05	0.999197	-2.30131e-06	5.22937e-07	2.71497e-05	0.000443528	0.00010581	6.06535e-05	2.29865e-05	2	192712975	SDPR	TSS1500
52	cg01689159	-2.38264e-05	2.85773e-05	0.406529	1.8068e-06	4.11939e-07	2.74022e-05	-0.000371274	8.3537e-05	2.21444e-05	3.66465e-05	11	2818128	KCNQ1;KCNQ1	Body;Body
53	cg09484593	-4.80235e-05	5.37422e-05	0.373814	3.44293e-06	7.864e-07	2.80651e-05	-0.000711048	0.000159484	2.0802e-05	3.118e-05	15	78740905	IREB2	Body
54	cg02930033	1.85913e-05	2.49768e-05	0.458603	1.61441e-06	3.6806e-07	2.84076e-05	-0.000292213	7.44533e-05	0.00015994	3.16455e-05	7	157262493
55	cg13853953	8.20045e-06	2.72288e-05	0.764012	-1.76897e-06	4.04643e-07	3.02333e-05	0.000348817	8.18948e-05	4.68997e-05	2.68173e-05	2	242557512	THAP4;THAP4	Body;TSS1500
56	cg19200086	6.16657e-06	1.72808e-05	0.722023	-1.12611e-06	2.58671e-07	3.12933e-05	0.00022319	5.24467e-05	4.60941e-05	3.22195e-05	11	62693170
57	cg01943692	5.01658e-05	3.08332e-05	0.107307	-2.07002e-06	4.73794e-07	3.17899e-05	0.000448536	9.56568e-05	9.24128e-06	2.62984e-05	1	26685715
58	cg22454744	2.24663e-06	2.2389e-05	0.920294	-1.44443e-06	3.31752e-07	3.28376e-05	0.000280813	6.71929e-05	6.43112e-05	3.37047e-05	14	105332600	KIAA0284;KIAA0284	5'UTR;5'UTR
59	cg03916225	3.30693e-05	3.51631e-05	0.349457	-2.24873e-06	5.19329e-07	3.40792e-05	0.000466058	0.000105308	2.38548e-05	3.24369e-05	1	111768837	CHI3L2;CHI3L2	TSS1500;TSS1500
60	cg16949889	-1.10347e-05	1.78621e-05	0.538364	1.15345e-06	2.66232e-07	3.49196e-05	-0.000233091	5.38945e-05	3.63517e-05	3.10266e-05	5	140053460	DND1	TSS1500
61	cg06930856	1.19541e-06	2.86708e-05	0.966829	1.788e-06	4.1481e-07	3.54297e-05	-0.000344393	8.46962e-05	9.14208e-05	3.7884e-05	5	175220617
62	cg16225773	5.33422e-05	2.37258e-05	0.0271331	-1.56135e-06	3.60631e-07	3.58477e-05	0.000354183	7.29471e-05	4.56828e-06	2.9324e-05	3	33002878
63	cg25673642	-4.41776e-05	2.16668e-05	0.0444131	1.41477e-06	3.26928e-07	3.58841e-05	-0.000316741	6.60939e-05	5.8261e-06	3.11816e-05	19	50428928	NUP62;NUP62;NUP62;IL4I1;NUP62	5'UTR;5'UTR;5'UTR;5'UTR;5'UTR
64	cg13265003	5.43033e-05	2.30928e-05	0.0210087	-1.51032e-06	3.47787e-07	3.61242e-05	0.000344697	7.02087e-05	3.98166e-06	3.46064e-05	21	43919023	SLC37A1	TSS1500
65	cg06133910	1.84514e-05	2.51965e-05	0.465899	-1.62827e-06	3.77081e-07	3.71478e-05	0.000331248	7.62234e-05	3.36988e-05	3.65862e-05	13	34185230
66	cg06797253	1.17473e-05	3.56608e-05	0.742612	-2.35261e-06	5.45549e-07	3.90387e-05	0.000464989	0.000110154	5.53547e-05	3.50923e-05	22	45022475
67	cg00355447	-1.56252e-06	2.93685e-05	0.957679	1.83699e-06	4.28479e-07	3.9187e-05	-0.000358188	8.71658e-05	7.81476e-05	3.96195e-05	6	30292220	HCG18;HCG18	Body;Body
68	cg26418770	3.43019e-05	2.25132e-05	0.131207	-1.49012e-06	3.45222e-07	3.97764e-05	0.000321531	6.96433e-05	1.26596e-05	3.56952e-05	17	14206886	HS3ST3B1;MGC12916	Body;TSS200
69	cg06379383	-1.34596e-05	3.83352e-05	0.726106	2.36114e-06	5.5197e-07	3.9784e-05	-0.000470436	0.000112977	6.30087e-05	4.24799e-05	3	150933460	MED12L;P2RY14;P2RY14	Body;5'UTR;5'UTR
70	cg02139853	-4.01575e-05	2.61799e-05	0.128407	1.65689e-06	3.8652e-07	4.04349e-05	-0.000360404	7.83967e-05	1.22141e-05	4.27446e-05	2	236867685	AGAP1;AGAP1	Body;Body
71	cg13914004	0.000100618	3.18762e-05	0.00215383	-2.02463e-06	4.72829e-07	4.06132e-05	0.000491143	9.59626e-05	1.40835e-06	3.5352e-05	9	130659670	ST6GALNAC6	Body
72	cg21875866	-2.11333e-05	4.58625e-05	0.645751	2.82151e-06	6.61988e-07	4.1451e-05	-0.000567001	0.000135589	5.75967e-05	4.11532e-05	13	47607990
73	cg16752400	1.06106e-05	3.31262e-05	0.749473	-2.12105e-06	4.94944e-07	4.19026e-05	0.00041814	0.000100038	6.28337e-05	4.30309e-05	8	66131741
74	cg07631309	6.45395e-05	3.88031e-05	0.0998756	-2.50547e-06	5.84604e-07	4.21921e-05	0.00054781	0.000118271	1.1151e-05	3.63618e-05	10	106020930	GSTO1	Body
75	cg08641078	-2.10344e-05	3.32474e-05	0.528428	2.05052e-06	4.81096e-07	4.30436e-05	-0.000416538	9.77824e-05	4.40638e-05	4.41081e-05	12	120313949	CIT	Body
76	cg11152634	6.68962e-06	3.09348e-05	0.829241	-1.9174e-06	4.49872e-07	4.30556e-05	0.000376685	9.13904e-05	7.42562e-05	4.30753e-05	1	67894935	SERBP1;SERBP1;SERBP1;SERBP1	Body;Body;Body;Body
77	cg11930955	3.14262e-05	3.15526e-05	0.321894	-2.00669e-06	4.70486e-07	4.38115e-05	0.000418053	9.53801e-05	2.82121e-05	3.88693e-05	12	113660045	TPCN1;TPCN1;IQCD	5'UTR;5'UTR;TSS1500
78	cg09219710	-1.52405e-05	2.58296e-05	0.556544	1.58071e-06	3.71248e-07	4.38937e-05	-0.000320883	7.54499e-05	4.5388e-05	5.15902e-05	7	2629984	IQCE;IQCE	Body;Body
79	cg22461472	-4.6642e-06	2.0658e-05	0.821837	1.26337e-06	2.96806e-07	4.39144e-05	-0.000248992	6.03577e-05	7.33102e-05	4.94995e-05	19	48188952	GLTSCR1	Body
80	cg05505961	3.11352e-05	3.33401e-05	0.352868	-2.17587e-06	5.08882e-07	4.45758e-05	0.000449233	0.000102725	3.09989e-05	4.04845e-05	17	66375071	ARSG	Body
81	cg04147642	4.73196e-05	2.12146e-05	0.0282419	-1.39117e-06	3.26165e-07	4.48372e-05	0.000315005	6.61085e-05	6.42162e-06	4.27263e-05	6	32054659	TNXB	Body
82	cg20332865	6.65348e-06	4.64345e-05	0.886296	2.8418e-06	6.72546e-07	4.55264e-05	-0.000540326	0.000137183	0.000135455	5.79075e-05	2	206177247	PARD3B;PARD3B;PARD3B	Body;Body;Body
83	cg03447135	4.24278e-05	2.98004e-05	0.157813	1.87526e-06	4.41773e-07	4.67125e-05	-0.000319316	8.95476e-05	0.000546605	4.30383e-05	1	3032799	PRDM16;PRDM16	Body;Body
84	cg02491912	2.08382e-05	1.85306e-05	0.263849	-1.19922e-06	2.82155e-07	4.70922e-05	0.00025211	5.71938e-05	2.60679e-05	4.01861e-05	16	74809091	FA2H	TSS1500
85	cg25281677	8.86291e-05	3.60267e-05	0.0157658	-2.32043e-06	5.45459e-07	4.75623e-05	0.000535212	0.000110173	4.47476e-06	4.83416e-05	11	57248038
86	cg04423431	-1.07827e-06	1.4914e-05	0.942519	9.27889e-07	2.18484e-07	4.75745e-05	-0.00017948	4.42656e-05	9.86609e-05	5.61876e-05	17	1578460	PRPF8	Body
87	cg15442678	1.18493e-05	3.55093e-05	0.73934	-2.22647e-06	5.25917e-07	4.86161e-05	0.000441094	0.000106677	7.13461e-05	4.33957e-05	3	79065762	ROBO1;ROBO1;ROBO1;ROBO1	Body;Body;Body;Body
88	cg27258933	1.85172e-05	9.82286e-06	0.0623685	-6.00595e-07	1.4216e-07	4.94703e-05	0.00013414	2.89292e-05	1.0009e-05	5.47287e-05	6	5996657
89	cg10963021	-3.3157e-05	2.17067e-05	0.129182	1.32829e-06	3.15984e-07	4.98001e-05	-0.000289784	6.43654e-05	1.52945e-05	5.00709e-05	16	3781301	CREBBP;CREBBP	Body;Body
90	cg07042725	1.78181e-05	8.84578e-06	0.0467851	-5.42251e-07	1.28162e-07	4.98583e-05	0.000122473	2.60108e-05	7.8047e-06	7.51985e-05	17	36505119
